# X-chromosome methylation patterns in females with multiple sclerosis

**DOI:** 10.64898/2026.10.13.26365261

**Authors:** Thomas Calnin, Vicki E. Maltby, Sean M. Burnard, Alexandre Xavier, Steve Simpson-Yap, Ingrid van der Mei, Simon Broadley, Bruce V. Taylor, Helmut Butzkueven, Anne-Louise Ponsonby, Rodney J. Scott, Maja Jagodic, Vilija G. Jokubaitis, Jeannette Lechner-Scott, Rodney A. Lea

## Abstract

Multiple sclerosis (MS) is approximately three times more common in females than in males, but sex-linked epigenetic mechanisms remain incompletely understood. We tested whether X-chromosome DNA methylation differs in females with MS and whether associated sites preferentially map to genes normally subject to X-chromosome inactivation (XCI). An X-chromosome-focused epigenome-wide association study was performed in whole blood from three datasets comprising 496 females with MS and 509 female controls, with independent evaluation in isolated CD4+ T cells (80 cases, 76 controls). At FDR < 0.01, 3 182 X-chromosome CpGs were hypomethylated in MS (mean Δβ = −0.035). Hypomethylated CpGs were strongly enriched in non-escape genes normally subject to XCI relative to escape genes (OR 6.77; p = 1.55×10) and mapped to immune and chromatin-related processes. Exploratory cis-mQTL analysis identified strong local genetic effects at a small subset of loci, including WAS, IRAK1 and TLR7. In CD4+ T cells, 2 080 of the 3 182 whole-blood hypomethylated CpGs (65.4%) were also significantly hypomethylated. These findings identify a reproducible X-chromosome hypomethylation signature in female MS and support direct investigation of inactive-X regulation, XCI escape and X-linked immune gene dosage.
