## Supplementary Table S1 for "X-chromosome methylation patterns in females with multiple sclerosis"

### Sheet: Table
Supplementary Table S1. Baseline characteristics pooled across the three whole-blood datasets
Characteristic	Female MS (n = 496)	Female controls (n = 509)	Male MS (n = 87)	Male controls (n = 131)
Age, years, mean (SD)	43.8 (11.4)	44.3 (12.2)	39.1 (11.0)	40.8 (10.3)
Treatment status at sampling, n (%)	IFN-β: 55 (11.1%) None: 218 (44.0%) Missing/other: 223 (45.0%)	NA	IFN-β: 8 (9.2%) None: 36 (41.4%) Missing/other: 43 (49.4%)	NA
Estimated cell proportions (summary)	B: 0.047 Mono: 0.055 NK: 0.036 CD8T: 0.092 CD4T: 0.130 Neutro: 0.616 Eos: 0.007	B: 0.044 Mono: 0.050 NK: 0.043 CD8T: 0.105 CD4T: 0.121 Neutro: 0.609 Eos: 0.008	B: 0.052 Mono: 0.065 NK: 0.043 CD8T: 0.088 CD4T: 0.121 Neutro: 0.601 Eos: 0.009	B: 0.046 Mono: 0.066 NK: 0.048 CD8T: 0.098 CD4T: 0.115 Neutro: 0.594 Eos: 0.012
Dataset membership (Ausimmune/EIMS/Severity), n	163 / 98 / 235	303 / 104 / 102	45 / 42 / 0	96 / 35 / 0
Detailed disease duration, phenotype and smoking variables were not uniformly harmonised across contributing datasets and were not included as covariates in the primary EWAS; residual confounding cannot be excluded.
